# Engagement With a Breath-Based Metabolic Device Is Associated with Greater Weight Loss in Self-Reported Real-World GLP-1RA Users

**DOI:** 10.64898/2026.02.22.26346841

**Authors:** Gil Ben David, Ronald Udasin, Dan Golan, Michal Mor, Merav Mor

## Abstract

**Background:** Digital health self-monitoring tools are widely used to support weight management and metabolic health. Higher engagement with these tools is often associated with better clinical outcomes; however, real-world engagement-outcome relationships for consumer metabolic monitoring devices remain incompletely characterized, particularly in heterogeneous user populations.

**Objective:** To evaluate whether engagement with a portable breath-based metabolic device (Lumen; Metaflow Ltd.) is associated with greater weight loss and reduction in body fat among real-world glucagon-like peptide-1 receptor agonist (GLP-1RA) users. The study also explores correlations between engagement and a device-specific measure of metabolic flexibility (FLEX score).

**Methods:** We retrospectively analyzed 2,296 adult Lumen users who self-reported GLP-1RA use over 24 weeks. Engagement was quantified as total engagement days over a 24-week period and ordered engagement consistency groups defined by weekly use frequency thresholds. Weight and body fat percentage data were collected by a combination of connected devices and manual user input in the Lumen smartphone application. Associations with weight loss and reduction in body fat percentage were evaluated using linear regression and ANCOVA adjusted for age, baseline BMI, and sex, with HC3 robust standard errors. Body fat percentage data were available for only 490 of the 2,296 subjects. In addition, similar associations were evaluated for FLEX score. GLP-1RA exposure was self-reported at onboarding and not verified longitudinally.

**Results:** At 24 weeks, low/medium/high engagement users lost 3.2%, 4.6%, and 5.2% of body weight (trend p=2.36×10^−^11). Engagement days were associated with percent weight change (slope −0.0214% per day; *P*(HC3)=7.9×10^− 18^). Engagement days showed modest association with body fat percentage change (n=490; slope −0.0105% per day; *P*(HC3)=.010). The adjusted ANCOVA trend across engagement groups was not significant (*P*=.19). Engagement days and consistency both showed a highly significant trend in increase in FLEX score (slope +0.0185 per day; *P*(HC3)=2.0×10^− 36^).

**Conclusions:** In a real-world digital health dataset, higher engagement with a breath-based metabolic monitoring device and its smartphone application was associated with greater 24-week weight loss after adjustment for age, baseline BMI, and sex. The absolute difference between low and high engagement (2.0% body weight) is modest but clinically meaningful in real-world settings after 24 weeks of tracking. Associations with body fat percentage change were smaller and not consistently significant in adjusted analyses. Associations with metabolic flexibility were highly significant, but it remains unknown whether this parameter is predictive or reflective. Prospective controlled studies are needed to test causality and determine whether device-driven biofeedback and sustained engagement independently improve outcomes because GLP-1RA use was self-reported and unverified, and the present analysis was observational. These findings should be interpreted as engagement–outcome associations and reflect behavioral motivation and adherence rather than evidence of device efficacy.
