## Supplemental Table 1 for "Engagement With a Breath-Based Metabolic Device Is Associated with Greater Weight Loss in Self-Reported Real-World GLP-1RA Users"

### Sheet: ANCOVA
% Weight Loss
CONS	tier	adj_mean	ci_low	ci_high
1	Low	-3.99014	-4.35137	-3.62891
2	Med	-5.08048	-5.74038	-4.42058
3	High	-5.9263	-6.61583	-5.23677
N	P_consistency_omnibus_robust	beta_med_vs_low	P_med_vs_low	beta_high_vs_low	P_high_vs_low	beta_trend	P_trend
2291	2.22673e-07	-1.09034	0.00252885	-1.93616	2.63477e-07	-0.982355	4.262e-08
Body Fat Percentage
CONS	tier	adj_mean	ci_low	ci_high
1	Low	-2.06662	-2.64196	-1.49127
2	Med	-1.80865	-2.77388	-0.843408
3	High	-3.0817	-4.3833	-1.7801
N	P_consistency_omnibus_robust	beta_med_vs_low	P_med_vs_low	beta_high_vs_low	P_high_vs_low	beta_trend	P_trend
490	0.255457	0.257971	0.644728	-1.01508	0.138842	-0.426696	0.185143
FLEX
CONS	tier	adj_mean	ci_low	ci_high
1	Low	0.523441	0.301582	0.745301
2	Med	1.74607	1.22707	2.26507
3	High	2.41948	1.98566	2.8533
N	P_consistency_omnibus_robust	beta_med_vs_low	P_med_vs_low	beta_high_vs_low	P_high_vs_low	beta_trend	P_trend
2158	4.6279e-17	1.22263	8.43848e-06	1.89604	9.74784e-16	0.978607	7.09215e-18

### Sheet: JT_trend
window	outcome (change in)	JT_n	JT_z	JT_P_two_sided	JT_P_increasing	JT_P_decreasing
0_24	% weight loss	2291	-6.57933	4.7256e-11	1	2.3628e-11
0_24	body fat %	490	-1.82752	0.0676209	0.96619	0.0338105
0_24	FLEX	2158	9.00199	2.2167e-19	1.10835e-19	1

### Sheet: Spearman
window	outcome (change in)	N	rho	P
0_24	% weight loss	2291	-0.135995	6.31221e-11
0_24	body fat %	490	-0.0814849	0.071524
0_24	FLEX	2158	0.194959	6.28882e-20
